# Making sleep behaviors interpretable: adapting the two-process model of sleep regulation to longitudinal Fitbit sleep and activity behaviors for health insights

**DOI:** 10.64898/2026.03.01.26347356

**Authors:** Peyton L. Coleman, Jeffrey Annis, Hiral Master, Daniel E. Gustavson, Lide Han, Evan Brittain, Douglas M. Ruderfer

## Abstract

**Background:** As sleep data from wearable devices are increasingly available in health research, there are new opportunities to understand sleep regulation behaviors as modifiable risk factors for disease. At such a large scale (tens of thousands of people over millions of day-level observations), prioritizing and interpreting sleep behaviors is challenging while maintaining biological relevance and modifiability. In this work, we aim to address this challenge by proposing a framework to interpret Fitbit data through a well-known neurobiological framing of sleep regulation, the two-process model.

**Methods:** We use data from the All of Us Research Program, a national biobank with passively collected Fitbit data for 32,292 people across 15,754,893 total days. We map Fitbit behaviors (_b_) to either circadian (C) or homeostatic (S) processes. Using iterative exploratory factor analysis to obtain weights, the Fitbit C_b_ and S_b_ are then weighted at the level of each day to create C_b_ and S_b_ scores.

**Findings:** C_b_ and S_b_ scores were found to align with expected real-world relationships with age, seasonality, shift work, and napping. C_b_ and S_b_ scores were interpreted with relation to depression, where it was found that S_b_ scores are highly associated with likelihood of diagnosis (OR = 1.5, p < 2e-16) while C_b_ and S_b_ scores are equally associated with severity (S_b_ score β = 0.2, C_b_ score β = 0.21, p < 2e-16).

**Interpretation:** C_b_ and S_b_ scores support longitudinal interpretation (e.g., changes in S_b_ around treatment), aggregation (e.g., differences in C_b_ between two groups), and actionable modification (e.g., reduce naps to improve poor S_b_). Overall, our behavior scores allow for interpretation of wearables sleep data and can be utilized across many disease contexts to better understand how sleep influences health.

**Funding:** This work was supported by NIH training grant T32GM145734 and NIH R21HL172038.
