## Supplemental Tables for "Making sleep behaviors interpretable: adapting the two-process model of sleep regulation to longitudinal Fitbit sleep and activity behaviors for health insights"

### Sheet: S1_antidepressants
Rx name
Escitalopram
Citalopram
Fluoxetine
Fluvoxamine
Paroxetine mesylate
Paroxetine
Sertraline
Desvenlafaxine
Duloxetine
Levomilnacipran
Venlafaxine
Amitriptyline
Amoxapine
Clomipramine
Desipramine
Doxepin
Imipramine pamoate
Imipramine
Nortriptyline
Protriptyline
Maprotiline
Mirtazapine
Bupropion
Vilazodone
Vortioxetine
Amitriptyline-chlordiazepoxide
Amitriptyline-perphenazine
Fluoxetine-Olanzapine
Phenelzine
Tranylcypromine

### Sheet: S2_mdd_diagnosis
	Behavior	OR	p-value	Lower CI	Upper CI	n
	Sleep timing inconsistency	1.3147	2.03886e-61	1.27283	1.35813	21008
	Weekend-weekday timing inconsistency	1.14099	6.0842e-15	1.10395	1.17957	20860
	Bedtime-sunset alignment	1.04881	0.00949994	1.01171	1.08727	20347
	Waketime-sunrise alignment	1.2041	1.6007e-28	1.16518	1.24434	20347
	Bedtime	1.1561	1.7717e-18	1.11919	1.19416	21181
	Waketime	1.20703	2.75222e-30	1.16873	1.2466	21181
	Shorter deep sleep amount before first REM segment	0.960907	0.0232778	0.928339	0.994558	20895
	Prior wakefulness	1.20243	3.04474e-32	1.1662	1.23974	21181
	Shorter first deep sleep segment length	1.06712	0.000210664	1.03112	1.10448	20895
	Fewer steps	1.46366	1.62361e-79	1.40718	1.523	21121
	Lower activity intensity	1.44316	1.29167e-94	1.39382	1.49442	21121
	Sb scores	1.50299	1.0046e-100	1.44786	1.56058	20839
	Cb scores	1.28213	5.46554e-45	1.23852	1.3273	19633
	Sb factor 1	1.49929	1.18181e-99	1.44433	1.5567	20839
	Sb factor 2	1.03551	0.0438651	1.00101	1.07131	20839
	Cb factor 1	1.27562	1.60879e-43	1.23239	1.32042	19633
	Cb factor 2	1.12155	3.0205e-10	1.08216	1.16227	19633
	Cb factor 3	1.28194	5.06324e-45	1.2384	1.32708	19633

### Sheet: S3_depression_severity
	Behavior	β	p-value	std error	n	95% lower CI	95% upper CI
	Sleep timing inconsistency	0.235733	1.33e-116	0.010115	8758	0.231059	0.240406
	Weekend-weekday timing inconsistency	0.138039	9.33e-36	0.011009	8699	0.135061	0.141018
	Bedtime-sunset alignment	0.0423191	0.000166431	0.0112346	8505	0.0413872	0.0432509
	Waketime-sunrise alignment	0.132414	2.62e-38	0.010181	8505	0.129772	0.135057
	Bedtime	0.156318	1.91e-55	0.00989622	8823	0.153286	0.15935
	Waketime	0.139952	1.27e-45	0.00981531	8823	0.137259	0.142644
	Shorter deep sleep amount before first REM segment	-0.00756715	0.438993	0.00977757	8692	-0.00742213	-0.00771217
	Prior wakefulness	0.0862771	9.49e-19	0.00973688	8823	0.0846305	0.0879236
	Shorter first deep sleep segment length	0.00778761	0.432204	0.00991468	8692	0.00763627	0.00793894
	Fewer steps	0.163511	1.4e-61	0.00979787	8799	0.160371	0.166651
	Lower activity intensity	0.221834	1.92e-116	0.00952609	8799	0.217692	0.225976
	Sb scores	0.20031	5.89e-91	0.00978704	8672	0.196468	0.204153
	Cb scores	0.213492	6.8e-85	0.0108077	8228	0.20897	0.218014
	Sb factor 1	0.202241	2.67e-93	0.00975082	8672	0.198376	0.206106
	Sb factor 2	-0.00973923	0.321344	0.00982018	8672	-0.00955177	-0.00992669
	Cb factor 1	0.201294	2.21e-75	0.010844	8228	0.197015	0.205572
	Cb factor 2	0.117799	3.58e-26	0.0110929	8228	0.115238	0.12036
	Cb factor 3	0.205747	1.05e-78	0.0108366	8228	0.201377	0.210117
